# Discovery of 95 PTSD loci provides insight into genetic architecture and neurobiology of trauma and stress-related disorders

**DOI:** 10.1101/2023.08.31.23294915

**Authors:** Caroline M Nievergelt, Adam X Maihofer, Elizabeth G Atkinson, Chia-Yen Chen, Karmel W Choi, Jonathan RI Coleman, Nikolaos P Daskalakis, Laramie E Duncan, Renato Polimanti, Cindy Aaronson, Ananda B Amstadter, Soren B Andersen, Ole A Andreassen, Paul A Arbisi, Allison E Ashley-Koch, S Bryn Austin, Esmina Avdibegoviç, Dragan Babic, Silviu-Alin Bacanu, Dewleen G Baker, Anthony Batzler, Jean C Beckham, Sintia Belangero, Corina Benjet, Carisa Bergner, Linda M Bierer, Joanna M Biernacka, Laura J Bierut, Jonathan I Bisson, Marco P Boks, Elizabeth A Bolger, Amber Brandolino, Gerome Breen, Rodrigo Affonseca Bressan, Richard A Bryant, Angela C Bustamante, Jonas Bybjerg-Grauholm, Marie Bækvad-Hansen, Anders D Børglum, Sigrid Børte, Leah Cahn, Joseph R Calabrese, Jose Miguel Caldas-de-Almeida, Chris Chatzinakos, Sheraz Cheema, Sean A P Clouston, LucÍa Colodro-Conde, Brandon J Coombes, Carlos S Cruz-Fuentes, Anders M Dale, Shareefa Dalvie, Lea K Davis, Jürgen Deckert, Douglas L Delahanty, Michelle F Dennis, Terri deRoon-Cassini, Frank Desarnaud, Christopher P DiPietro, Seth G Disner, Anna R Docherty, Katharina Domschke, Grete Dyb, Alma Dzubur Kulenovic, Howard J Edenberg, Alexandra Evans, Chiara Fabbri, Negar Fani, Lindsay A Farrer, Adriana Feder, Norah C Feeny, Janine D Flory, David Forbes, Carol E Franz, Sandro Galea, Melanie E Garrett, Bizu Gelaye, Joel Gelernter, Elbert Geuze, Charles F Gillespie, Aferdita Goci, Slavina B Goleva, Scott D Gordon, Lana Ruvolo Grasser, Camila Guindalini, Magali Haas, Saskia Hagenaars, Michael A Hauser, Andrew C Heath, Sian MJ Hemmings, Victor Hesselbrock, Ian B Hickie, Kelleigh Hogan, David Michael Hougaard, Hailiang Huang, Laura M Huckins, Kristian Hveem, Miro Jakovljevic, Arash Javanbakht, Gregory D Jenkins, Jessica Johnson, Ian Jones, Tanja Jovanovic, Karen-Inge Karstoft, Milissa L Kaufman, James L Kennedy, Ronald C Kessler, Alaptagin Khan, Nathan A Kimbrel, Anthony P King, Nastassja Koen, Roman Kotov, Henry R Kranzler, Kristi Krebs, William S Kremen, Pei-Fen Kuan, Bruce R Lawford, Lauren A M Lebois, Kelli Lehto, Daniel F Levey, Catrin Lewis, Israel Liberzon, Sarah D Linnstaedt, Mark W Logue, Adriana Lori, Yi Lu, Benjamin J Luft, Michelle K Lupton, Jurjen J Luykx, Iouri Makotkine, Jessica L Maples-Keller, Shelby Marchese, Charles Marmar, Nicholas G Martin, Gabriela A MartÍnez-Levy, Kerrie McAloney, Alexander McFarlane, Katie A McLaughlin, Samuel A McLean, Sarah E Medland, Divya Mehta, Jacquelyn Meyers, Vasiliki Michopoulos, Elizabeth A Mikita, Lili Milani, William Milberg, Mark W Miller, Rajendra A Morey, Charles Phillip Morris, Ole Mors, Preben Bo Mortensen, Mary S Mufford, Elliot C Nelson, Merete Nordentoft, Sonya B Norman, Nicole R Nugent, Meaghan O’Donnell, Holly K Orcutt, Pedro M Pan, Matthew S Panizzon, Gita A Pathak, Edward S Peters, Alan L Peterson, Matthew Peverill, Robert H Pietrzak, Melissa A Polusny, Bernice Porjesz, Abigail Powers, Xue-Jun Qin, Andrew Ratanatharathorn, Victoria B Risbrough, Andrea L Roberts, Barbara O Rothbaum, Alex O Rothbaum, Peter Roy-Byrne, Kenneth J Ruggiero, Ariane Rung, Heiko Runz, Bart P F Rutten, Stacey Saenz de Viteri, Giovanni Abrahão Salum, Laura Sampson, Sixto E Sanchez, Marcos Santoro, Carina Seah, Soraya Seedat, Julia S Seng, Andrey Shabalin, Christina M Sheerin, Derrick Silove, Alicia K Smith, Jordan W Smoller, Scott R Sponheim, Dan J Stein, Synne Stensland, Jennifer S Stevens, Jennifer A Sumner, Martin H Teicher, Wesley K Thompson, Arun K Tiwari, Edward Trapido, Monica Uddin, Robert J Ursano, Unnur Valdimarsdóttir, Leigh Luella van den Heuvel, Miranda Van Hooff, Sanne JH van Rooij, Eric Vermetten, Christiaan H Vinkers, Joanne Voisey, Zhewu Wang, Yunpeng Wang, Monika Waszczuk, Heike Weber, Frank R Wendt, Thomas Werge, Michelle A Williams, Douglas E Williamson, Bendik S Winsvold, Sherry Winternitz, Erika J Wolf, Christiane Wolf, Yan Xia, Ying Xiong, Rachel Yehuda, Ross McD Young, Keith A Young, Clement C Zai, Gwyneth C Zai, Mark Zervas, Hongyu Zhao, Lori A Zoellner, John-Anker Zwart, Murray B Stein, Kerry J Ressler, Karestan C Koenen

## Abstract

Posttraumatic stress disorder (PTSD) genetics are characterized by lower discoverability than most other psychiatric disorders. The contribution to biological understanding from previous genetic studies has thus been limited. We performed a multi-ancestry meta-analysis of genome-wide association studies across 1,222,882 individuals of European ancestry (137,136 cases) and 58,051 admixed individuals with African and Native American ancestry (13,624 cases). We identified 95 genome-wide significant loci (80 novel). Convergent multi-omic approaches identified 43 potential causal genes, broadly classified as neurotransmitter and ion channel synaptic modulators (e.g., *GRIA1, GRM8, CACNA1E*), developmental, axon guidance, and transcription factors (e.g., *FOXP2, EFNA5, DCC*), synaptic structure and function genes (e.g., *PCLO, NCAM1, PDE4B*), and endocrine or immune regulators (e.g., *ESR1, TRAF3, TANK*). Additional top genes influence stress, immune, fear, and threat-related processes, previously hypothesized to underlie PTSD neurobiology. These findings strengthen our understanding of neurobiological systems relevant to PTSD pathophysiology, while also opening new areas for investigation.
