## Supplemental Data 4 for "Discovery of 95 PTSD loci provides insight into genetic architecture and neurobiology of trauma and stress-related disorders"

### Sheet: All Genes
Supplementary Data 4
								eQTL Mapping					CI Mapping
	Locus	Gene	Band	Tier	Positional Mapping (<10KB)	PsychENCODE	GTEx brain	Common Mind	Brainseq	BrainEAC	Promoter anchored loops	Adult Cortex	Fetal Cortex	Neural Progenitor Cell	Multiple loci map to gene	SNPs with CADD > 12.37	Exonic SNPs	RDB score <= 2	Gene pLI > 0.9	Fine-mapped: Highest PIP	Gene-based tests	Brain tissue TWAS	Brain tissue eQTL SMR	Blood pQTL SMR	Total weighted score
	1	AGO1	1p34.3	U												1.746			0.999999						3
	1	KIAA0319L	1p34.3	U												2.517			0.188544						2
	1	OSCP1	1p34.3	U															0.000148147						2
	1	TFAP2E	1p34.3	U															0.000972259						2
	1	ZMYM4	1p34.3	1												23.6			1	0.7431					23
	1	ZMYM6NB	1p34.3	U																					2
	2	DNALI1	1p34.3	U															6.82e-08						4
	2	EPHA10	1p34.3	2												13.64			3.16e-18						21
	2	INPP5B	1p34.3	2												14.05			7.43e-09						21
	2	MANEAL	1p34.3	2												15.63			0.00438904						21
	2	SF3A3	1p34.3	U												12.09			0.999895						5
	2	SNIP1	1p34.3	U															0.905058						3
	3	JAK1	1p31.3	U															0.99591						3
	3	PDE4B	1p31.3	1												12.54			0.709079	0.035					20
	4	CRYZ	1p31.1	U															1.14e-14						2
	4	LRRC53	1p31.1	U																					2
	4	TYW3	1p31.1	U															0.431872						2
	6	CACNA1E	1q25.3	1												15.39			1	0.6403					27
	7		1q31.2																						N/A
	8	ANGEL2	1q32.3	U															0.121064						2
	9	FAM228B	2p23.3	U																					2
	9	SF3B14	2p23.3	U															0.881404						2
	10	ATRAID	2p23.3	U															0.00791395						2
	10	CAD	2p23.3	U															1						3
	10	CGREF1	2p23.3	2												19.29			5.5e-08	0.0075					27
	10	DNAJC5G	2p23.3	U															0.00397479						2
	10	DPYSL5	2p23.3	U															0.998332						7
	10	KHK	2p23.3	2												19.29			5.36e-05						23
	10	MAPRE3	2p23.3	2												15.81			0.799864						23
	10	PREB	2p23.3	U												6.143			0.00189836						6
	10	SLC30A3	2p23.3	U															0.646084						2
	10	SLC4A1AP	2p23.3	U															7.74e-07						2
	10	SLC5A6	2p23.3	U															0.571968						2
	10	TRIM54	2p23.3	U															8.25e-07						2
	10	UCN	2p23.3	U															0.51724						2
	11	CNTNAP5	2q14.3	1												9.659			0.0972729	0.4423					7
	12	THSD7B	2q22.1	1												12.54			5.65e-06	0.1633					20
	13	ARHGAP15	2q22.2	1												20.8			5.25e-06						17
	14	ITGB6	2q24.2	U															1.91e-15						5
	14	TANK	2q24.2	1												20.2			0.943798	0.0075					19
	15	PLCL2	3p24.3	1												13.47			0.999119	0.9385					22
	16	SATB1	3p24.3	U															0.856614						2
	16	TBC1D5	3p24.3	U															6.52e-10						2
	17	TCAIM	3p21.31	U															4.46e-05						2
	17	ZNF197	3p21.31	U															5.95e-14						2
	17	ZNF660	3p21.31	U															0.0548						2
	17	ANO10	3p21.33	2												12.29			1.92e-06	0.2002					7
	17	FAM198A	3p22.1	U																					2
	17	KRBOX1	3p22.1	U																					2
	17	SNRK	3p22.1	1												12.29			0.994						9
	18	C3orf18	3p21.2	2												25.6			0.014308						21
	18	HEMK1	3p21.2	2												25.6			8.23e-05						21
	18	MAPKAPK3	3p21.2	U												7.669			2.71e-06						6
	18	AMIGO3	3p21.31	2												15.82			7.51e-06						21
	18	AMT	3p21.31	U															0.000569475						4
	18	APEH	3p21.31	U															0.0132157						4
	18	ATRIP	3p21.31	U															0.00148698						2
	18	BSN	3p21.31	U															1						5
	18	C3orf62	3p21.31	U															0.00712466						4
	18	C3orf84	3p21.31	U															0.000221292						2
	18	CACNA2D2	3p21.31	2												18.64			0.999693						25
	18	CAMKV	3p21.31	2												18.51			0.996846						25
	18	CCDC36	3p21.31	U															0.509349						2
	18	CCDC51	3p21.31	U															1.46e-06						2
	18	CDHR4	3p21.31	U												8.931			0.0135						6
	18	CTD-2330K9.3	3p21.31	2												13.15									21
	18	CYB561D2	3p21.31	U												11.3			0.0147						4
	18	DALRD3	3p21.31	U															1.85e-05						2
	18	ENSG00000272104	3p21.31	U												11.3									4
	18	FAM212A	3p21.31	U												9.432			0.000589						12
	18	GMPPB	3p21.31	2												15.82			8.25e-05						23
	18	GNAI2	3p21.31	U															0.86116						2
	18	GNAT1	3p21.31	U												6.559			2.51e-06						4
	18	GPX1	3p21.31	U															0.00693165						4
	18	HYAL1	3p21.31	U												6.434			0.00553671						9
	18	HYAL2	3p21.31	U															0.0206315						2
	18	HYAL3	3p21.31	U												6.434			1.52e-05						6
	18	IFRD2	3p21.31	U												4.193			5.53e-06						4
	18	IMPDH2	3p21.31	U															0.00135317						2
	18	IP6K1	3p21.31	2												17.96			0.23518	0.0614					23
	18	LAMB2	3p21.31	U															7.45e-11						4
	18	LSMEM2	3p21.31	U												4.193			2.89e-05						6
	18	MON1A	3p21.31	2												13.15			0.00636811						21
	18	MST1	3p21.31	2												15.38			1.73e-10						23
	18	MST1R	3p21.31	2												18.51			1.69e-20						30
	18	NAT6	3p21.31	U												6.434			0.402945						6
	18	NCKIPSD	3p21.31	U															0.00713						2
	18	NDUFAF3	3p21.31	U															4.86e-05						2
	18	NICN1	3p21.31	U															0.257246						6
	18	NPRL2	3p21.31	U												11.3			0.345175						4
	18	P4HTM	3p21.31	U															0.0232749						4
	18	QARS	3p21.31	U															8.79e-08						2
	18	QRICH1	3p21.31	U															0.99607						3
	18	RASSF1	3p21.31	2												12.73			4.86e-08						21
	18	RBM5	3p21.31	2												18.47			0.999999						22
	18	RBM6	3p21.31	2												17.77			1						31
	18	RHOA	3p21.31	U															0.804698						2
	18	RNF123	3p21.31	2												15.82			0.969715	0.0417					31
	18	RP11-3B7.1	3p21.31	U																					2
	18	SEMA3F	3p21.31	2												15.54			0.999918						28
	18	SLC25A20	3p21.31	U															2.05e-07						2
	18	TCTA	3p21.31	U															0.0132648						4
	18	TMA7	3p21.31	U															0.0100073						2
	18	TMEM115	3p21.31	U															0.876895						2
	18	TRAIP	3p21.31	2												17.61			0.125104	0.0268					25
	18	TUSC2	3p21.31	U												12.73			0.703						19
	18	UBA7	3p21.31	U												9.432			2.68e-14	0.0246					12
	18	USP19	3p21.31	U															1						3
	18	USP4	3p21.31	U															6.2e-07						2
	18	WDR6	3p21.31	U															9.2e-07						4
	18	ZMYND10	3p21.31	U												12.73			3.6e-07						19
	19	FOXP1	3p13	1												9.291			0.999751						9
	21	ANAPC4	4p15.2	1												23.7			0.463848	0.9999					22
	23	DEPDC1B	5q12.1	U															2.29e-05						2
	23	DIMT1	5q12.1	2												6.298			1.47e-05						4
	23	IPO11	5q12.1	1															0.996457						5
	23	ZSWIM6	5q12.1	U															0.330185						2
	24		5q15																						N/A
	25		5q21.2																						N/A
	26		5q21.3																						N/A
	27	MAN2A1	5q21.3	U															0.0186444						2
	27,28	EFNA5	5q21.3	1												21.4			0.889437	0.0193					24
	28	FBXL17	5q21.3	1												18.19			0.9779	0.6267					23
	29	CXXC5	5q31.2	U															0.795355						2
	29	NRG2	5q31.2	U															0.995154						3
	29	PAIP2	5q31.2	U															0.799473						2
	29	PURA	5q31.2	U															0.845						2
	29	CYSTM1	5q31.3	2												16.53			0.284309	0.0073					20
	29	HBEGF	5q31.3	U															0.831						2
	29	PFDN1	5q31.3	2												14.14			0.805475						21
	29	SLC35A4	5q31.3	U															0.000744						2
	29	SLC4A9	5q31.3	U															5.69e-18						4
	29	TMCO6	5q31.3	U															8.15e-06						2
	31,32	GRIA1	5q33.2	1												13.97			0.999	0.3301					27
	32	FAM114A2	5q33.2	U															3.08e-07						2
	33	SGCD	5q33.2	1												16.75			0.0023391	0.3053					23
	33	TIMD4	5q33.3	U															4.34e-08						2
	34		5q34																						N/A
	35	C6orf100	6p22.1	2												19.33									21
	35	GABBR1	6p22.1	2												14.02			1						25
	35	GPX5	6p22.1	U												0.816			0.00888468						4
	35	GPX6	6p22.1	U												0.984			3.14e-05						4
	35	HIST1H1B	6p22.1	2												15.9			0.509139						19
	35	HIST1H2AG	6p22.1	U												8.913			0.000610464						4
	35	HIST1H2AH	6p22.1	U												7.427			6.3e-05						4
	35	HIST1H2AI	6p22.1	U												1.091			0.581587						4
	35	HIST1H2AJ	6p22.1	U															0.191198						4
	35	HIST1H2AK	6p22.1	U															0.0684285						4
	35	HIST1H2AL	6p22.1	2												15.9			0.0624869						19
	35	HIST1H2AM	6p22.1	U												10.73			0.000856482						4
	35	HIST1H2BJ	6p22.1	U												8.913			0.478842						4
	35	HIST1H2BK	6p22.1	U												8.913			0.490754						6
	35	HIST1H2BL	6p22.1	U												1.091			0.00286755						6
	35	HIST1H2BM	6p22.1	U												5.512			0.00275346						4
	35	HIST1H2BN	6p22.1	2												15.9			0.139775						21
	35	HIST1H2BO	6p22.1	U												5.694			3.07e-05						4
	35	HIST1H3H	6p22.1	U															0.0249392						2
	35	HIST1H3I	6p22.1	2												15.9			0.36088						21
	35	HIST1H3J	6p22.1	U												10.73			0.695884						6
	35	HIST1H4I	6p22.1	U												8.913			0.446296						4
	35	HIST1H4J	6p22.1	U												5.512			0.423754						6
	35	HIST1H4K	6p22.1	U												5.512			0.429119						4
	35	HIST1H4L	6p22.1	2												15.9			0.191235						23
	35	MAS1L	6p22.1	U												9.352			0.000466206						2
	35	NKAPL	6p22.1	U												5.18			0.000165621						4
	35	OR10C1	6p22.1	U												10.89			0.227592						2
	35	OR11A1	6p22.1	U												10.89			0.0434844						4
	35	OR12D2	6p22.1	U												6.779			0.601033						4
	35	OR12D3	6p22.1	U												11.39			1.34e-05						4
	35	OR14J1	6p22.1	U												10.62			8.02e-08						2
	35	OR2B2	6p22.1	2												23.2			6.87e-05						22
	35	OR2B3	6p22.1	U												11.79			0.00133693						2
	35	OR2B6	6p22.1	U												0.28			0.0407						2
	35	OR2H1	6p22.1	U												3.951			0.0449041						2
	35	OR2H2	6p22.1	U												11.61			0.0899459						4
	35	OR2J1	6p22.1	U												11.79			0.0174945						4
	35	OR2J2	6p22.1	2												13.6			0.0107267						17
	35	OR2J3	6p22.1	U												8.16			0.0281435						2
	35	OR2W1	6p22.1	U												11.65			0.0865619						2
	35	OR5V1	6p22.1	U												11.39			0.00344						6
	35	PGBD1	6p22.1	2												14.75			1.47e-05						24
	35	POM121L2	6p22.1	U												10.98									4
	35	PRSS16	6p22.1	U												7.008			2.24e-06						8
	35	SCAND3	6p22.1	U												10.48			9.71e-09						6
	35	TRIM27	6p22.1	2												18.69			0.878752						22
	35	UBD	6p22.1	2												14.02			0.0798958						19
	35	ZKSCAN3	6p22.1	2												13.57			0.000123						21
	35	ZKSCAN4	6p22.1	U												11.03			6.74e-05						6
	35	ZKSCAN8	6p22.1	2												17.5			0.000231595						24
	35	ZNF165	6p22.1	U												5.177			0.000563292						4
	35	ZNF184	6p22.1	U												10.07			0.133749						4
	35	ZNF311	6p22.1	U												11.6			0.000129446						6
	35	ZNF391	6p22.1	U												10.19			9.26e-07						6
	35	ZSCAN12	6p22.1	U												9.552			1.44e-05						5
	35	ZSCAN16	6p22.1	U												4.074			2.67e-06						6
	35	ZSCAN23	6p22.1	U												8.304			0.00270295						4
	35	ZSCAN31	6p22.1	2												13.57			3.77e-09						22
	35	ZSCAN9	6p22.1	U												11.03			4.1e-08						11
	35	ABT1	6p22.2	2												13.55			0.0271056						19
	35	BTN1A1	6p22.2	U												9.839			1.14e-09						5
	35	BTN2A1	6p22.2	2												23.7			1.07e-18						23
	35	BTN2A2	6p22.2	U												8.783			0.000150288						6
	35	BTN3A1	6p22.2	U												6.448			8.65e-07						6
	35	BTN3A2	6p22.2	U												9.653			0.000124519						12
	35	BTN3A3	6p22.2	2												23.7			7.19e-10						21
	35	HFE	6p22.2	U												7.767			8.5e-07						4
	35	HIST1H1A	6p22.2	U												9.502			0.0035308						4
	35	HIST1H1C	6p22.2	U																					2
	35	HIST1H1D	6p22.2	U																					4
	35	HIST1H1T	6p22.2	U																					2
	35	HIST1H2AB	6p22.2	U												0.6			0.00531944						6
	35	HIST1H2AD	6p22.2	U												4.339			4e-05						4
	35	HIST1H2AE	6p22.2	U															0.624124						2
	35	HIST1H2BA	6p22.2	U															0.132824						2
	35	HIST1H2BE	6p22.2	U												2.736			0.000307872						4
	35	HIST1H2BF	6p22.2	U												4.339			0.00030002						4
	35	HIST1H2BG	6p22.2	U															2.94e-06						2
	35	HIST1H2BH	6p22.2	U															0.00029573						2
	35	HIST1H2BI	6p22.2	U												2.341			0.138012						4
	35	HIST1H3A	6p22.2	U												9.502			3.98e-05						4
	35	HIST1H3B	6p22.2	U												9.502			0.307283						4
	35	HIST1H3D	6p22.2	U												4.339			0.0111951						4
	35	HIST1H3E	6p22.2	U															0.000813429						4
	35	HIST1H3F	6p22.2	U															0.0422154						2
	35	HIST1H3G	6p22.2	U												2.341			1.71e-05						4
	35	HIST1H4A	6p22.2	U												9.502			0.0022854						4
	35	HIST1H4B	6p22.2	U												9.502			0.00854183						6
	35	HIST1H4C	6p22.2	U															8.86e-05						4
	35	HIST1H4D	6p22.2	U												1.997			0.00226						4
	35	HIST1H4E	6p22.2	U												4.339			0.000642251						4
	35	HIST1H4F	6p22.2	U															0.181985						2
	35	HIST1H4G	6p22.2	U															0.00263						2
	35	HIST1H4H	6p22.2	U															0.00879033						4
	35	HMGN4	6p22.2	U												7.526			0.557082						4
	35	ZNF322	6p22.2	2												19.82									19
	36	ASCC3	6q16.3	1												19.31			1.43e-10	0.0068					22
	37	ESR1	6q25.1	1												20.3			0.987167	0.5737					23
	38	AC074389.6	7p22.3	U																					2
	38	AC110781.3	7p22.3	2												13.57									23
	38	CYP2W1	7p22.3	U															0.000980916						2
	38	EIF3B	7p22.3	U															0.999971						3
	38	ELFN1	7p22.3	U															0.699066						4
	38	FTSJ2	7p22.3	U															1.97e-05						4
	38	INTS1	7p22.3	U															0.224121						2
	38	MAD1L1	7p22.3	2												16.12			2.04e-10	0.1436					21
	38	MAFK	7p22.3	U															0.557286						4
	38	NUDT1	7p22.3	U															1.29e-09						2
	38	PSMG3	7p22.3	U															0.194253						2
	38	SNX8	7p22.3	U															0.165						2
	38	TMEM184A	7p22.3	U															8.89e-05						2
	39	SDK1	7p22.2	1												16.74			0.005016	0.0117					22
	40	TMEM106B	7p21.3	1												21.2			0.515078	0.0078					22
	41	DNAH11	7p15.3	U																					2
	41	SP4	7p15.3	1												15.5			0.951288	0.1567					23
	41	SP8	7p21.1	U																					2
	43	HGF	7q21.11	U															0.994701						3
	43	PCLO	7q21.11	1												21.9			1						24
	44	KMT2E	7q22.3	2												22.3			1						22
	44	RINT1	7q22.3	U															1.93e-06						2
	44	SRPK2	7q22.3	2												15.45			0.997504	0.005					23
	45	PPP1R3A	7q31.1	U															6.59e-07						2
	45,46	FOXP2	7q31.1	1												19.38			0.996179	0.6329					30
	45,46	MDFIC	7q31.1	U																					4
	47	CFTR	7q31.2	U															2.96e-36						2
	47	NAA38	7q31.31	U															0.00827						2
	49	GRM8	7q31.33	1												16.63			0.00403862	0.3969					22
	50	ERI1	8p23.1	U															0.000454685						2
	50	TNKS	8p23.1	1												16.91			0.777116						21
	51	AC138647.1	8q24.3	U																					2
	51	BAI1	8q24.3	U															0.999875						3
	51	TSNARE1	8q24.3	1												14.3			3.6e-07	0.9357					24
	53		9p21.1																						N/A
	54	C9orf129	9q22.31	U															0.375839						2
	54	C9orf89	9q22.31	U															5.83e-05						2
	54	FAM120A	9q22.31	1												18.33			0.999907	0.3808					24
	54	FAM120AOS	9q22.31	U												8.712			0.514391						7
	54	PHF2	9q22.31	U												7.568			0.994132	0.0717					7
	54	ZNF484	9q22.31	U															4.88e-09						2
	54	HIATL1	9q22.32	U															0.0239502						4
	56	OLFM1	9q34.3	1												20.2			0.935994						20
	56	PPP1R26	9q34.3	U															0.985547						3
	58	C10orf11	10q22.2	1												18.29			0.0410566	0.9329					19
	60	SORCS3	10q25.1	1												20.1			0.325134						23
	61	BDNF	11p14.1	U															0.946719						3
	62	AP001350.1	11q12.1	U																					2
	62	AP001652.1	11q12.1	U																					2
	62	APLNR	11q12.1	U															0.43246						2
	62	BTBD18	11q12.1	U												9.805									4
	62	C11orf31	11q12.1	U												9.805			0.000781712						6
	62	CLP1	11q12.1	2												21.8			0.937605						23
	62	CNTF	11q12.1	U															0.000349						4
	62	CTNND1	11q12.1	2												18.45			0.995313	0.2415					23
	62	DTX4	11q12.1	U															0.594144						2
	62	FAM111A	11q12.1	U															3.22e-09						2
	62	GLYATL1	11q12.1	U															6.27e-05						2
	62	GLYATL2	11q12.1	U															9.1e-11						2
	62	LPXN	11q12.1	U															0.0172004						2
	62	MED19	11q12.1	U												11.04			0.68379	0.0064					9
	62	OR5AK2	11q12.1	U															2.88e-07						2
	62	OR5B21	11q12.1	U															9.45e-05						2
	62	P2RX3	11q12.1	U															0.0114976						2
	62	PATL1	11q12.1	U															0.991974						3
	62	RP11-691N7.6	11q12.1	2												18.45									21
	62	SERPING1	11q12.1	2												15.38			0.972837						24
	62	SLC43A1	11q12.1	U															7.85e-05						2
	62	SMTNL1	11q12.1	U															6.4e-06						2
	62	SSRP1	11q12.1	U															0.999693						3
	62	TIMM10	11q12.1	U															0.00949476						4
	62	TMX2	11q12.1	U												11.04			0.429914						8
	62	TMX2-CTNND1	11q12.1	2												18.45									22
	62	TNKS1BP1	11q12.1	U															0.0297109						2
	62	YPEL4	11q12.1	U												8.553			0.805555						4
	62	ZDHHC5	11q12.1	2												21.8			0.999924	0.0694					24
	62	ZFP91	11q12.1	U															0.983773						3
	62	ZFP91-CNTF	11q12.1	U																					2
	63	CDC42BPG	11q13.1	U												1.74			1.41e-17						4
	63	FAU	11q13.1	U															0.768145						2
	63	MEN1	11q13.1	1												16.76			0.99919						20
	63	MRPL49	11q13.1	U															0.0423029						2
	63	NAALADL1	11q13.1	U															3.83e-12						2
	64	NCAM1	11q23.2	1												14.71				0.2676					22
	65		12p12.1																						N/A
	66	RP11-552I14.1	12q23.2	1												14.69									17
	67	NOS1	12q24.22	1												15.87			0.998695	0.0782					21
	67,68	PEBP1	12q24.23	1												19.37			0.149						23
	67,68	VSIG10	12q24.23	U															5.55e-07						4
	67,68	WSB2	12q24.23	U															0.503215						4
	68	CCDC60	12q24.23	U															8.62e-06						4
	68	RFC5	12q24.23	U															0.0147103						2
	68	SUDS3	12q24.23	1												17.5			0.00759611	0.018					29
	68	TAOK3	12q24.23	2												19.37			0.999978	0.419					24
	69		13.q14.3																						N/A
	70		13q21.33																						N/A
	71	LRFN5	14q21.1	1												21.5			0.712325	0.0236					25
	72	MDGA2	14q21.3	2												21.2			0.993217	0.0319					21
	73	DCAF5	14q24.1	U												10.63			0.999969						7
	73	ERH	14q24.1	U															0.84606						2
	73	GALNT16	14q24.1	1												13.16			0.0168277						20
	73	SLC39A9	14q24.1	U															0.529						2
	74	ANKRD9	14q32.31	U															0.180354						2
	74	AMN	14q32.32	U												4.389			0.0923578						4
	74	CKB	14q32.32	U															0.850845						2
	74	MARK3	14q32.32	U															6.11e-05						2
	74	TRAF3	14q32.32	1												13.53			0.998406	0.3598					27
	74	BAG5	14q32.33	U															0.0432182						2
	75	LINGO1	15q24.3	1												16.79			0.952	0.2509					24
	75	CHRNA5	15q25.1	U															2.41e-06						2
	76	FES	15q26.1	2												17.36			2.77e-05	0.0912					24
	76	FURIN	15q26.1	2												17.36			0.999933	0.6974					23
	77	RBFOX1	16p13.3	U												11.94			0.935961						3
	80		16q21																						N/A
	81	AC090616.2	17q11.2	U												12.32									4
	81	AC116407.2	17q11.2	U												10.34									4
	81	COPRS	17q11.2	U												11.88			0.832459						6
	81	CPD	17q11.2	U															0.247132						2
	81	LRRC37B	17q11.2	2												16.38			0.948665						24
	81	OMG	17q11.2	U															0.863213						2
	81	RHBDL3	17q11.2	U															0.00152311						4
	81	RHOT1	17q11.2	2												19.86			0.955426						24
	81	SPACA3	17q11.2	U															0.054						2
	81	SUZ12	17q11.2	2												16.38			0.999						27
	81	UTP6	17q11.2	2												20.9			4.83e-06						24
	82	ARHGAP27	17q21.31	2												18.95			0.00125584	0.0925					29
	82	ARL17A	17q21.31	2												19.03									25
	82	ARL17B	17q21.31	2												15.22				0.0002					24
	82	CCDC103	17q21.31	U															0.00218552						2
	82	CRHR1	17q21.31	2												19.39			0.792134	0.0012					29
	82	DBF4B	17q21.31	U															4.43e-08						4
	82	DCAKD	17q21.31	U															0.0293861						2
	82	EFTUD2	17q21.31	U															0.999991						5
	82	FAM187A	17q21.31	U																					2
	82	FMNL1	17q21.31	U															1						5
	82	FZD2	17q21.31	U																					2
	82	GFAP	17q21.31	U															2.23e-05						2
	82	GJC1	17q21.31	U															0.944105						3
	82	HEXIM1	17q21.31	U															0.9444						3
	82	HEXIM2	17q21.31	U															0.368237						2
	82	HIGD1B	17q21.31	U															0.00234558						2
	82	KANSL1	17q21.31	2												26.4			1	0.0036					27
	82	LRRC37A	17q21.31	U												15.22			0.890487						21
	82	LRRC37A2	17q21.31	2												19.03									22
	82	MAPT	17q21.31	2												26.8			4.68e-05	0.0175					26
	82	NMT1	17q21.31	U															0.998501						5
	82	NSF	17q21.31	2												17.18			0.713682	0.0028					24
	82	PLEKHM1	17q21.31	2												18.95			0.840543	0.0177					32
	82	SPATA32	17q21.31	U															2.95e-05						2
	82	SPPL2C	17q21.31	2												23.5			2.3e-05						29
	82	STH	17q21.31	2												19.15			0.00444						23
	82	EFCAB13	17q21.32	U															8.22e-19						2
	82	WNT3	17q21.32	2												16.08			0.946108	0.23					32
	82	WNT9B	17q21.32	U															0.0516168						2
	82	LRRC37A3	17q24.1	U																					2
	82,83	C17orf58	17q24.2	1												14.14			0.0821564						23
	83	BPTF	17q24.2	1												15.96			1	0.0949					24
	83	KPNA2	17q24.2	U												12.29			0.72864	0.0037					10
	83	PSMD12	17q24.2	U															0.997268						3
	83	WIPI1	17q24.2	U															0.5235						2
	85		18q12.1																						N/A
	87	DCC	18q21.2	1												18.56			0.999999	0.1807					23
	88	TCF4	18q21.2	1												15.12			0.999867	0.8206					22
	88	TXNL1	18q21.31	U															0.956026						3
	88	WDR7	18q21.31	U															1						3
	89	JUND	19p13.11	U															0.560887						2
	89	KIAA1683	19p13.11	U															8.28e-06						2
	89	LSM4	19p13.11	1												9.076			0.667371	0.1087					5
	89	MPV17L2	19p13.11	U															1.67e-07						2
	89	PGPEP1	19p13.11	2												0.959			0.000353						4
	90	CD40	20q13.12	2												14.99			0.658						26
	90	CTSA	20q13.12	U															4.23e-05						2
	90	ELMO2	20q13.12	U															0.000350882						2
	90	NCOA5	20q13.12	2												21.5			0.9968	0.0977					22
	90	NEURL2	20q13.12	U															0.00262						2
	90	PCIF1	20q13.12	U															0.999962						3
	90	SLC12A5	20q13.12	2												21.5			0.999987	0.3395					26
	90	SPATA25	20q13.12	U															0.000413851						2
	90	UBE2C	20q13.12	U															0.218753						2
	90	ZSWIM1	20q13.12	U															8.44e-05						2
	91	CNKSR2	Xp22.12	U												7.514			1						3
	92	PCYT1B	Xp22.11	2												19.64			0.94474						20
	92	POLA1	Xp22.11	2												17.31			1						22
	93		Xq26.1																						N/A
	94	IGSF1	Xq26.2	1												17.35			0.99686						20
	95	MAMLD1	Xq28	U															0.840109						2
	95	MTM1	Xq28	1												13.63			0.999352						20
	95	MTMR1	Xq28	U												6.655			0.982419						5
	N/A: Not applicable, no genes mapped to this locus.
